# Retrospective, observational analysis of the first one hundred consecutive cases of personalized bacteriophage therapy of difficult-to-treat infections facilitated by a Belgian consortium

**DOI:** 10.1101/2023.08.28.23294728

**Authors:** Jean-Paul Pirnay, Sarah Djebara, Griet Steurs, Johann Griselain, Christel Cochez, Steven De Soir, Tea Glonti, An Spiessens, Emily Vanden Berghe, Sabrina Green, Jeroen Wagemans, Cédric Lood, Eddie Schrevens, Nina Chanishvili, Mzia Kutateladze, Mathieu de Jode, Pieter-Jan Ceyssens, Jean-Pierre Draye, Gilbert Verbeken, Daniel De Vos, Thomas Rose, Jolien Onsea, Brieuc Van Nieuwenhuyse, Bacteriophage Therapy Providers, Bacteriophage Donors, Patrick Soentjens, Rob Lavigne, Maya Merabishvili

## Abstract

In contrast to the many reports of successful cases of personalized bacteriophage therapy, randomized controlled trials of non-personalized bacteriophage products did not bring the expected results. Here, we present the outcomes of a retrospective, observational analysis of the first 100 consecutive cases of personalized bacteriophage therapy of difficult-to-treat infections facilitated by a Belgian consortium. The most common indications were lower respiratory tract, skin & soft tissue, and bone infections, and involved combinations of 26 bacteriophages, individually selected and sometimes pre-adapted to target the causative bacterial pathogens. Clinical improvement and eradication of the targeted bacteria were reported for 77.2% and 61.3% of infections, respectively. Eradication was 70% less probable when no concomitant antibiotics were used (odds-ratio = 0.3; 95% confidence interval = 0.127–0.749). In vivo selection of bacteriophage resistance and in vitro bacteriophage-antibiotic synergy were documented in 43.8% (7/16 patients) and 90% (9/10) of evaluated patients, respectively. Bacteriophage immune neutralization was observed in 38.5% (5/13) of screened patients. (BT100 study, ClinicalTrials.gov registration: NCT05498363.)
