## Supplementary Tables 1 and 2 for "Retrospective, observational analysis of the first one hundred consecutive cases of personalized bacteriophage therapy of difficult-to-treat infections facilitated by a Belgian consortium": Supplementary Tables 1 and 2.xlsx

### Sheet: Supplementary Table 1
Supplementary Table 1 | Overview of the first 100 consecutive bacteriophage therapy cases facilitated by a Belgian consortium, displayed in chronological order
Patient #	Infection							Bacteriophage product				Treatment											Reported adverse events							Clinical outcome			Regulatory context
	Primary infection type	Secondary/ concomitant infection type	Acute or chronic infection	Additional information	Involved bacterial species	Antibiotic resistance profile of the targeted strain(s)		Bacteriophage(s)	Diluent	Concentration (PFU/ml)		Intraoperative	Administration route 1	Dosage	Duration	Administration route 2	Dosage	Duration	Concomitant antibiotic treatment (route of administration)	Bacteriophage therapy prematurely stopped	Ambulatory treatment or hospitalised		AE	Duration	Severity	Relationship to bacteriophage treatment	Action	Patient outcome		Clinical improvement	Eradication of the targeted bacteria	Clinical comment
1	BoneI		Chronic	Chronic pelvic osteomyelitis	Proteus mirabilis, Morganella morganii and Staphylococcus aureus*	MDR		BFC 1	PBS	10^7		20 ml (absorbed into Duracol)	IL (draining system)	20 ml q24h	5 days				Ciprofloxacin (IV), rifampicin (IV), and linezolid (IV)	No	Hospital		No							Yes	Yes	Osteomyelitis resolved	H
2	BoneI		Chronic	Osteomyelitis of the foot	S. aureus*	UDR		BFC 1	NaCl 0.9%	10^7			IL, injection (n=3) or basorbed in compress bandage (n=1), after curettage	In excess, 4 applications spread over a period of 1 year	1 year				Ciprofloxacin (oral)	No	Hospital		No							No	No	Amputation	H
3	LRTI		Acute	Pulmonary septic shock due to influenza	Pseudomonas aeruginosa*, Haemophilus influenzae	XDR		BFC 1	PBS	10^7			Nebulisation	Unknown	4 days				Meronem (IV), tobramycin (IV), and colymicine (aerosol)	Yes	Hospital		Pulmonary septic shock	NA	Severe	Unlikely	Bacteriophage therapy stopped	Died		No	No	Patient died due to a pulmonary septic shock	H
4	BoneI		Chronic	Chronic osteomyelitis with fistula sacrum	P. aeruginosa*	MDR		BFC 1	NaCl 0.9%	10^7			Topical (bandages soaked with bacteriophages)	30 ml q8h	3 weeks				Ciprofloxacin (oral) and rifampicin (oral)	No	Hospital		No							Yes	Yes		H
5	Other		Chronic	Prostatitis	Escherichia coli*	MDR		PyoPhage	Undiluted	Unknown			Rectal	10 ml q12h	1week				Fosfomycin (oral)	No	Ambulatory		No							Yes	Yes	No more clinical signs of prostatitis	H
6	LRTI		Chronic	CF lung infection	E. coli* and P. mirabilis*	XDR (E coli) and MDR (P mirabilis)		IntestiPhage	Undiluted	Unknown			Nebulisation	4 ml q6h	10 days					No	Hospital		No							Yes	Yes		H
7	URTI		Chronic	Chronic sinusitis	P. aeruginosa*	UDR		BFC 1	PBS	10^7			Nasal spray	25 ml q8h	3 weeks					No	Ambulatory		No							Yes	Yes		H
8	LRTI	UTI	Acute + chronic	Pulmonary and urinary sepsis in a heart transplanted patient	P. aeruginosa*	XDR		BFC 2	NaCl 0.9%	10^7			Nebulisation	2 ml q6h (day 1) followed by 4 ml q6h (days 2-14)	2 weeks	Rectal (short rectal canule)	10 ml q24h (> 1h after stool, followed by lying down for 30 min)	4 weeks	Colistin (IV) and ceftolozane/tazobactam (IV)	No	Hospital		No							Yes	Yes	Patient transferred for revalidation	H
9	BoneI		Chronic	Osteomyelitis of the left hip and femur	Klebsiella pneumoniae*	XDR		M1	Undiluted	10^8		100 ml (10 x diluted)	IL (draining system)	20 ml q8h	6 days				Ceftazidime/avibactam (IV), moxifloxacin (IV), and tigecyclin (IV)	No	Hospital		No							Yes	Yes	Osteomyelitis resolved	H
10	URTI		Chronic	Skin infection with large furuncles and nasal colonisation	S. aureus*	UDR		BFC 2	PBS	10^7			Nasal spray	1 ml q12h	1 week					No	Ambulatory		No							Yes	Yes	Decrease in furuncle quantity and frequency, bacterial pathogens were no longer isolated from nose, perineum, rectal and throath swabs, but 6 months after bacteriophage treatment furuncles re-emerged	H
11	LRTI		Chronic	Primary ciliary dyskinesia with bronchiectasis	P. aeruginosa*	MDR		BFC 2	NaCl 0.9%	10^7			Nebulisation	q12h (1 ml day 1, 2 ml day 2, 3 ml day 3, 4 ml day 4, 5 ml days 5-10)	10 days	Oral	20 ml (after 10 ml Maalox) q24h	10 days		No	Hospital		Coughing after product inhalation	6 days	Moderate	Possible	None	Recovered		Yes	No	Improved breathing	H
12	LRTI		Chronic	Primary ciliary dyskinesia with bronchiectasis	P. aeruginosa*	UDR		BFC 2	NaCl 0.9%	10^7			Nebulisation	2 ml q6h (day 1) followed by 4 ml q6h (days 2-11)	11 days					No	Hospital		No							Yes	Yes	Less oxygen needed, inflammation resolved	H
13	SSTI	BSI	Acute + chronic	Infection of sacral and spinal back pressure sores with sepsis	P. aeruginosa*	XDR		BFC 1	NaCl 0.9%	10^6			IV	50 ml (6 h infusion) q24h	10 days					No	Hospital		No							Yes	Yes	Patient deceasedseveral months after bacteriophage therapy due to a septic shock caused by another bacterial pathogen	H
14	SSTI		Chronic	Chronic venous ulcer	S. aureus* and P aeruginosa*	MDR		BFC 2	PBS	10^7			Topical	125 ml q24h	8 days					No	Hospital		No							No	No		H
15	OPI		Acute	Septic arthritis of the prosthetic knee	P. aeruginosa*	UDR		14-1, PNM, and PT07	NaCl 0.9%	10^7		50 ml during arthroscopy							Ceftazidime (IV) and ciprofoxacin (oral)	No	Hospital		No							Yes	Yes		H
16	LRTI		Acute	Pneumonia in double lung-transplanted CF patient	Achromobacter xylosoxidans*	PDR		APC 1.1 and APC 2.1	NaCl 0.9%	10^8-10^9			Nebulisation	5 ml q8h	APC 1.1 for 2 days and, 17 weeks later, APC 2.1 for 2 weeks	Lung instillation (fibroscope)	APC 2.1, one dose, 30 ml per lobe	1 day		No	Hospital		No							Yes	Yes	Increased pulmonary function	ATU MP
17	LRTI		Chronic	Cartilage hair hypoplasia syndrome with recurrent pulmonary and gastro-intestinal infections and bronchiectasis	P aeruginosa*	MDR		BFC 2	PBS	10^7			Nebulisation	45 ml q12h (days 1-10) followed by 5 ml q12h (days 11-28)	4 weeks	Oral	20 ml q12h	4 weeks	Colistin (aerosol) and meropenem (IV)	No	Hospital		No							Yes	Yes	Patient deceased later due to a septic shock caused by another bacterial pathogen	H
18	SSTI		Chronic	Chronic wound infection	P aeruginosa*	XDR		BFC 2	PBS	10^7			Topical	100 ml q24h	10 days					No	Hospital		No							Yes	Yes	Wounds completely closed, patient regained ambulation and was discharged	SOC MP
19	SSTI		Acute	Burn wounds on back and bottom (TBSA burbed: 30%, 2nd and 3rd degree)	Acinetobacter baumannii*, K pneumoniae, Staphylococcus haemolyticus, and P mirabilis	XDR		BFC 2	PBS	10^7			Topical	200 ml q24h	10 days				Cotrimoxazole (IV) and meropenem (IV)	No	Hospital		No							Yes	Yes	Complete wound healing, patient discharged	SOC MP
20	AbdI	BSI	Acute + chronic	Liver abscesses and sepsis in a liver transplanted patient	P. aeruginosa*	XDR		BFC 1	NaCl 0.9%	10^7		250 ml	IL (biliary drainage catheter)	1ml (infusions in liver absesces) q24h	1 week	IV	22 ml (6h infusion) q24h	86 days	Gentamicin (IV), colistin (IV), and aztreonam (IV)	No	Hospital		Abdominal discomfort	2 days	Mild	Possible	Bacteriophage therapy interrupted	Recovered		Yes	Yes		SOC MP
21	OPI		Chronic	Ewing sarcoma and osteomyelitis of the hip	S. aureus* and Hungatella hathewayi	UDR		BFC 1	PBS	10^7		50 ml	IL (pigtail catheter)	40 ml q8h (week 1) follwed by 40 ml q12h (week 2)	2 weeks				Piperacillin/tazobactam (IV)	No	Hospital		No							Yes	Yes		SOC MP
22	BoneI		Chronic	Chronic pelvic osteomyelitis	M. morganii, P aeruginosa* and Staphylococcus epidermidis*	MDR		BFC 1	PBS	10^7		40 ml**	IL (draining system)	10-20 ml q8h, allowing 10 min. contact time via clampsing**	7 days				Moxifloxacin (oral), vancomycin (IV), and rifampicin (oral)	No	Hospital		No							Yes	Yes	No recurrence of infection	SOC MP
23	BoneI		Chronic	Chronic osteomyelitis of the femur	S. aureus* and Streptococcus agalactiae	UDR		BFC 1	NaCl 0.9%	10^7		40 ml**	IL (draining system)	40 ml q8h, allowing 10 min. contact time via clampsing**	9 days				Vancomycin (IV), clindamycin (oral), and moxifloxacin (oral)	No	Hospital		No							Yes	Yes	No recurrence of infection	SOC MP
24	BoneI		Chronic	Chronic osteomyelitis of the femur	P. aeruginosa* and S. epidermidis*	XDR (P aeruginosa) and UDR (S epidermidis)		BFC 1	PBS	10^7		10-20 ml**	IL (draining system)	10-20 ml q8h, allowing 10 min. contact time via clampsing**	10 days				Colistin (IV), fosfomycin (IV) and vancomycin (IV)	No	Hospital		No							Yes	Yes	No recurrence of infection	SOC MP
25	URTI		Chronic	Chronic rhinosinusitis	Streptococcus pyogenes and S. aureus*	UDR		BFC 1	NaCl 0.9%	10^7			Nasal spray	15 ml q8h	3 weeks					No	Ambulatory		No							Yes	No	Less secretion, better breathing	SOC MP
26	OPI	BSI	Acute + chronic	Dermohypodermatitis of lower limb melanoma and erosive spondylitis with bacteremia	P. aeruginosa*	XDR		4029, 4032, and 4034	NaCl 0.9%	10^6		7 ml	IL (pigtail cathter)	7 ml q24h	3 weeks	IV	30 ml (3h infusion) q24h	3 weeks	Meropenem (IV) and colistin (IV)	No	Hospital		No							Yes	Yes	No pain, perfect scarring, no complications observed on CT scan	ATU MP
27	OPI		Chronic	Chronic osteomyelitis of the femur	P. aeruginosa*	XDR		BFC 1	PBS	10^7		50 ml	IL (pigtail catheter)	40 ml q8h (week 1) followed by 30 ml q12h (week 2)	2 weeks				Linezolid (IV) and ceftazidime/avibactam (IV)	No	Hospital		No							Yes	Yes	Osteomyelitis resolved as observed through MRI	H
28	LRTI		Acute	Lung infection in patient awaiting lung transplantation	A. xylosoxidans*	XDR		APC 2.1	NaCl 0.9%	10^8			Nebulisation	2 ml q6h (day 1) followed by 4 ml q6h (days 2-14)	2 weeks				Piperacillin/tazobactam (IV), tobramycin (IV), meropenem (aerosol), and colistin (aerosol)	No	Hospital		No							No	No		SOC MP
29	LRTI		Chronic	CF lung infection	A. xylosoxidans*	XDR		APC 2.1	NaCl 0.9%	10^8			Nebulisation	4 ml q6h	2 weeks				Azithromycin (IV)	No	Hospital		No							Yes	No		SOC MP
30	URTI		Chronic	Chronic sinusitis	P. aeruginosa* and S aureus*	UDR		BFC 1	NaCl 0.9%	10^7			Nasal spray	15 ml q8h	10 days					No	Ambulatory		No							No	No	Bacteriophage resistance emerged during treatment	SOC MP
31	URTI		Chronic	Chronic sinusitis	S. aureus*	UDR		ISP	NaCl 0.9%	10^7			Nasal spray	15 ml q8h	3 weeks					Yes	Ambulatory		Rash lips	1 day	Moderate	Possible	Bacteriophage therapy stopped	Recovered		Yes	No	Improvement of the sinusal cavities status as observed through fibroscopy	SOC MP
32	URTI		Chronic	Chronic rhinosinusitis	S. aureus*	UDR		ISP	NaCl 0.9%	10^7			Nasal spray	15 ml q8h	3 weeks					No	Ambulatory		No							No	No	Recurrence of symptoms	SOC MP
33	LRTI		Chronic	COPD with bronchiectasis	P. aeruginosa* and Mycobacterium abscessus*	UDR		8UZL and 14-1	NaCl 0.9%	10^8			Nebulisation	2 ml q6h (day 1) followed by 4 ml q6h (days 2-42)	6 weeks					No	Ambulatory		No							No	No	Bacteriophage resistance emerged during treatment	SOC MP
34	SSTI	BSI	Acute + acute	DIC due to pneumococcal sepsis	P. aeruginosa*	XDR		14-1, PNM, and PT07	NaCl 0.9%	10^7			IV	60 ml (6h infusion) q24h	10 days				Colistin (IV) and aztreonam (IV)	No	Hospital		No							Yes	Yes		SOC MP
35	SSTI		Chronic	Burn wounds on both legs	P. aeruginosa* and S. aureus*	UDR		14-1 and ISP	Flaminal® Hydro	10^7			Topical	200 g q12h (covered with Jelonet bandage)	10 days					No	Hospital		No							Yes	No	Burn wound successfully grafted	SOC MP
36	SSTI		Acute	Burn wounds on face, neck, thorax, back, and 4 limbs (TBSA burned: 75%, 2nd and 3rd degree)	P. aeruginosa* and S. aureus*	XDR		PyoPhage	Undiluted	Unknown			Topical	q24h** in excess	1 week				Colistin (IV) and ciprofloxacin (IV)	No	Hospital		No							No	No	Patient deceased due to multi-organ failure	H
37	OPI		Chronic	Chronic prosthetic joint infection of the left shoulder	S. epidermidis*	XDR		ISP	NaCl 0.9%	10^7		40 ml**	IL (pigtail catheter)	20 ml q8h (days 1-5) followed by 20 ml q12h (days 6-10)**	10 days	Topical	Dressings which absorbed the bacteriophage solution	10 days		No	Hospital		No							Yes	Yes	Painless and functional shoulder and no discharge	SOC MP
38	URTI		Chronic	Chronic maxillary sinusitis	P. aeruginosa* and Pseudomonas putida	MDR		14-1, PNM, and PT07	NaCl 0.9%	10^7			Nasal spray	15 ml q8h	3 weeks					No	Ambulatory		No							No	No		SOC MP
39	BoneI		Chronic	Chronic osteomyelitis of the elbow	S. epidermidis*, Enterococcus faecalis, Streptococcus oralis and Citrobacter koseri	UDR		ISP	NaCl 0.9%	10^7		10 ml**	IL (draining system)	10 ml q8h, allowing 10 min. contact time via clampsing**	10 days				Moxyfloxacin (oral) and amoxycillin (oral)	No	Hospital		Fever	1 day	Mild	Possible	None	Recovered		Yes	Yes	The targeted bacterial pathogens (S. epidermidis and E. faecalis were eradicated); another S. epidermidis strain emerged two weeks after bacteriophage therapy	SOC MP
40	BoneI		Chronic	Chronic osteomyelitis of the left sacrum with fistula	S. aureus*, Bacteroides fragilis* and P. aeruginosa*	UDR		14-1, ISP, and UZM3	NaCl 0.9%	10^7			IL (draining system)	20 ml q12h (14-1 and ISP), 20 ml q24h (14-1, ISP and UZM3)	10 days					No	Hospital		No							No	No	Relapse of cancer and the patient died from COVID-19 infection	SOC MP
41	BoneI		Chronic	Chronic osteomyelitis of the tibia with large fistula	P. aeruginosa*, S. aureus*, S. oralis, E. faecalis*	UDR		PNM, ISP, and PyoPhage	NaCl 0.9%, Pyophage undiluted	10^7, Pyophage unknown		2·5 ml**	IL (syringe)	2,5 ml q12h, allowing 15 min. contact time via clampsing**	10 days				Moxyfloxacin (IV and oral) and amoxycillin (IV and oral)	No	Hospital									Yes	No	No pain, fistel reduced in size, normal CRP levels	H
42	BoneI		Chronic	Chronic osteomyelitis of the femur	E. faecalis*	UDR		PyoPhage	Undiluted	Unknown		40 ml**	IL (draining system)	40 ml q8h, allowing 10 min. contact time via clampsing**	1 week				Amoxicillin (IV and oral)	No	Hospital		Local redness and pain	1 day	Moderate	Possible	None	Recovered		Yes	Yes	No recurrence of infection	H
43	AbdI		Acute	Recurrent cholangitis, spleen abscesses, peritonitis and sepsis in liver transplanted patient	E. faecalis, Enterococcus faecium*, Weissella confusa, Enterobacter cloacae and Stenotrophomonas maltophilia	UDR		EFgrKN and EFgrNG	NaCl 0.9%	10^7-10^8			IV	2 ml/kg q12h, infused over 2h (over 4h + 2 mg/kg methylprednisolone on day1); H1-antagonist administered before every bacteriophage application	20 days				Vancomycin (oral)	No	Hospital		No							Yes	No	Recurrent infection, but with a vancomycin susceptible E. faecium strain (the inital strain was vancomycin resistant)	H
44	LRTI	UTI	Acute + chronic	Pulmonary and urinary septic shock	K. pneumoniae*	PDR		M1	NaCl 0.9%	10^7 (bladder), 10^8 (nebulisation)			Nebulisation	2ml q6h (day 1) followed by 4 ml q6h (days 2-14)	2 weeks	Bladder rinsing	20 ml q12h through bladder catheter	10 days	Tigecycline (IV)	Yes	Hospital		Septic shock	NA	Severe	Unlikely	Bacteriophage therapy stopped	Died		No	Yes	Patient died due to a pulmonary septic shock due to A. baumannii; K. pneumoniae no longer isolated from the bladder	H
45	URTI		Chronic	Chronic rhinosinusitis	A. xylosoxidans*	UDR		JWX	NaCl 0.9%	10^7			Nasal spray	15 ml q8h	3 weeks					No	Ambulatory		No							No	No	No improvement after 3 weeks of treatment	H
46	LRTI		Chronic	Disseminated bronchiectasis (lung transplantation considered)	S. aureus*, S. maltophilia*, P. aeruginosa and Scedosporium apiospermum	MDR		ISP and BUCT700	NaCl 0.9%	10^8			Nebulisation	2ml q6h (day 1) followed by 4 ml q6h (days 2-21)	3 weeks					No	Hospital		No							Yes	No	E. coli superinfection	SOC MP
47	LRTI		Chronic	CF lung infection	M. abscessus* and P. aeruginosa	UDR		8UZL	NaCl 0.9%	10^8			Nebulisation	2 ml q6h (day 1) followed by 4 ml q6h (days 2-21)	3 weeks					No	Ambulatory + hospital		No							Yes	No	Slight improvement in lung function during treatment; temporary reduction of microbial load in sputum	SOC MP
48	Other	BSI	Chronic + acute	Infection of TIPS device	P. aeruginosa*	UDR		14-1 and PNM	NaCl 0.9%	10^7			IV	50 ml (6h infusion, sometimes bolus) q24h	4 weeks				Ceftazidime (IV) and ciprofoxacin (IV)	No	Hospital		No							Yes	Yes	Negative blood cultures	SOC MP
49	LRTI		Acute	COVID-19 pneumonia with bacterial superinfection and sepsis	P. aeruginosa*	UDR		14-1 and PT07	NaCl 0.9%	10^8			Nebulisation	2 ml q6h (day 1) followed by 4 ml q6h (days 2-14)	2 weeks				Ceftazidime (IV) and amikacin (IV)	No	Hospital		No							Yes	Yes		SOC MP
50	SSTI		Acute	Burn wounds on the left leg (3rd degree)	P. aeruginosa*	UDR		14-1	NaCl 0.9%	10^7			Topical	250 g q24h (covered with Jelonet bandage)	10 days					No	Hospital		No							Yes	No	Clinical improvement (ready for surgery), but no microbial eradication	SOC MP
51	LRTI		Chronic	COPD with bronchiectasis	P. aeruginosa*	UDR		14-1 and PT07	NaCl 0.9%	10^8			Nebulisation	4 ml q6h	3 weeks					No	Ambulatory		No							No	No	The Patient's condition improved over the first 2 weeks, but then dyspnoe, cough and thick mucous re-appeared	SOC MP
52	BoneI		Chronic	Chronic osteomyelitis and fistula after transfemoral amputation	S. aureus*, P. aeruginosa*, and E. faecalis*	UDR		ISP, EFgrKN, EFgrNG, 14-1, and PNM	NaCl 0.9%	10^7			IL (draining system)	40 ml q8h	10 days				Vancomycin (IV) and ceftazidim (IV)	No	Hospital		No							Yes	Yes		SOC MP
53	LRTI		Chronic	Severe bilateral bronchiectasis	P. aeruginosa*	UDR		PNM	NaCl 0.9%	10^8			Nebulisation	4 ml q6h	6 weeks					No	Ambulatory		No							Yes	Yes	Less exacerbation, but a new bacterial species (K. pneumoniae) emerged post bacteriophage treatment	SOC MP
54	LRTI		Acute	VAP, ARDS due to COVID-19 (intubation, oxygen, mechanical ventilation)	P. aeruginosa*	XDR		14-1, PNM, and PT07	NaCl 0.9%	10^8			Nebulisation	q6h (2 ml day one, 4 ml days 2-7)	1 week				Colistin (IV)	No	Hospital		No							Yes	No	Transferred to a revalidation unit, but no microbial eradication	SOC MP
55	OPI		Chronic	Prosthetic knee infection	S. epidermidis*	UDR		ISP and BE06	NaCl 0.9%	10^7		50 ml (100x diluted) during arthroscopy	IL (draining system)	5 ml q12-24h	3 weeks	IV	50 ml (100x diluted) q24h	1 week		No	Hospital		No							No	No	Recurrent infection with the same S. epidermidis strain	ATU MP
56	Other		Chronic	Persistent LVAD driveline infection	P. aeruginosa*	MDR		14-1, PNM, and PT07	NaCl 0.9%	10^8		50 ml	IV	70 ml (7h infusion) q24h	10 days	Topical	Bacteriophages absorbed in dressings q12h	5 days	Ceftolozane/tazobactam (IV)	No	Hospital		No							Yes	Yes	Infection resolved and wound healed	H
57	LRTI		Chronic	Bronchiectasis	P. aeruginosa*	PDR		14-1 and PNM	NaCl 0.9%	10^8			Nebulisation	2 ml q6h (day 1) followed by 4 ml q6h (days 2-21)	3 weeks				Doxycyclin (oral) and levofloxacin (oral)	No	Ambulatory		No							No	No	No measurable signs of clinical improvement	H
58	SSTI		Chronic	Diabetic foot infection (high risk of amputation)	S. aureus*	UDR		ISP	NaCl 0.9%	10^9			Topical	In excess, up to 4 ml, q24h	6 days				Flucloxacillin (IV) and gentamicin (IV)	Yes	Hospital		Heart failure	NA	Severe	Unlikely	Bacteriophage therapy stopped	Recovered		Yes	Unknown	Clinical effect observed, but bacteriophage therapy stopped after 5 days due to ICU admission upon heart failure	SOC UM
59	SSTI		Chronic	Diabetic foot infection (high risk of amputation)	S. aureus*	UDR		ISP	NaCl 0.9%	10^9			Topical	In excess, up to 4 ml, q24h	16 days				Flucloxacillin (IV)	No	Hospital		No							Yes	Unknown	Excellent clinical response, considered amputation prevented	SOC UM
60	SSTI		Chronic	Diabetic foot infection (high risk of amputation)	S. aureus*	UDR		ISP	NaCl 0.9%	10^9			Topical	In excess, up to 4 ml, q24h	2 weeks				Cotrimoxazole (IV)	No	Hospital		No							Yes	Unknown	Moderate (slow wound healing) clinical response, considered amputation prevented	SOC UM
61	SSTI		Chronic	Diabetic foot infection (high risk of amputation)	S. aureus*	UDR		ISP	NaCl 0.9%	10^9			Topical	In excess, up to 4 ml, q24h	19 days				Gentamicin (IV)	No	Hospital		No							Yes	Unknown	Excellent clinical response, considered amputation prevented	SOC UM
62	SSTI		Chronic	Diabetic foot infection (high risk of amputation)	S. aureus* and Staphylococcus hominis*	UDR		ISP	NaCl 0.9%	10^9			Topical	In excess, up to 4 ml, q24h	2 weeks				Flucloxacillin (IV)	No	Hospital		No							Yes	Unknown	Excellent clinical response, considered amputation prevented	SOC UM
63	SSTI		Chronic	Diabetic foot infection (high risk of amputation)	S. aureus*	UDR		ISP	NaCl 0.9%	10^9			Topical	In excess, up to 4 ml, q24h	2 weeks				Daptomycin (IV) and gentamicin (IV)	No	Hospital		No							No	No	Insignificant clinical response, likely reflecting the low EOP of bacteriophage ISP, and the patient went onto amputation	SOC UM
64	AbdI		Chronic	Chron's disease with anal fistula	P. aeruginosa*	MDR		14-1, PNM, and PT07	PBS	10^7			IL (draining system)	14 ml q12h	2 weeks					No	Ambulatory		No							Yes	Yes	Wounds completely closed	H
65	BoneI		Chronic	Chronic osteomyelitis of the femur	S. aureus*	MDR		ISP	NaCl 0.9%	10^7		20 ml	IL (pigtail catheter)	20 ml q8h	8 days				Teicoplanin (IV) and rifampicin (IV)	No	Hospital		No							Yes	Yes	Complete wound closure	SOC MP
66	LRTI		Chronic	CF lung infection	M. abscessus*	UDR		8UZL	NaCl 0.9%	10^7 (IV), 10^8 (nebulisation)			Nebulisation	2 ml q6h (day 1) followed by 4 ml q6h (days 2-21)	3 weeks	IV	60 ml (6h infusion) q24h	10 days	Amikacin (aerosol), imipenem/cilastine (IV), ceftazidime/avibactam (IV), clofazimine (oral), and minocycline (oral)	No	Ambulatory + hospital		No							No	No		SOC MP
67	LRTI		Acute	Lung infection upon lobectomy	P. aeruginosa*	MDR		PNM	NaCl 0.9%	10^8			Nebulisation	2 ml q6h (day 1) followed by 4 ml q6h (days 2-30)	30 days				Amikacin (IV) and ciprofloxacin (IV)	No	Hospital		No							Yes	Yes	Pneumonia resolved	SOC MP
68	AbdI		Acute	Severe chest and abdominal infection after separation of conjoined twins	K. pneumoniae*	XDR		M1	Undiluted	10^8			IL (draining system, sometimes during VAC, after rinsing with NaCl 0·9%)	12 ml (10x dluted) q24h (days 1-3), followed by 12 ml (5x diluted) q24h (days 4-20)	20 days				Meropenem (IV), colimycin (IV), amikacin (IV), and fluconazole (IV)	No	Hospital		No							Yes	Yes	K. pneumoniae no longer isolated from the wound, while still present in the patient's stool	H
69	AbdI		Acute	Severe chest and abdominal infection after separation of conjoined twins	K. pneumoniae*	XDR		M1	Undiluted	10^8			IL (draining system, sometimes during VAC, after rinsing with NaCl 0·9%)	12 ml (10x dluted) q24h (day 1), followed by 16 ml (5x diluted) q24h (days 2-18)	18 days				Meropenem (IV), colimycin (IV), amikacin (IV), and fluconazole (IV)	Yes	Hospital		Cardiogenic shock	NA	Severe	Unlikely	Bacteriophage therapy stopped	Died		No	No	Patient died due to a cardiogenic shock (left heart hypoplasia)	H
70	LRTI	URTI	Chronic + chronic	Chronic rhinosinusitis and bronchiectasis	S. aureus*	UDR		ISP	NaCl 0.9%	10^7			Nasal spray	15 ml q8h	3 weeks					No	Ambulatory		No							Yes	No	Better breathing, less secretion, and improvement of sinusal cavity inflammation (confirmed by endoscopy), but persistance of P. aeruginosa in the frontal sinus cavity	SOC MP
71	LRTI		Chronic	COPD with bronchiectasis	P. aeruginosa*	UDR		PT07	PBS	10^8			Nebulisation	2 ml q6h (day 1) followed by 4 ml q6h (days 2-21)	6 weeks					No	Ambulatory		No							Yes	Yes		SOC MP
72	SSTI		Chronic	Erysipelas with skin necrosis	S. aureus*	MDR		ISP	Flaminal® Hydro	10^7			Topical	100 g q24h (covered with Jelonet bandage)	1 week				Meropenem (IV)	No	Hospital		No							Yes	Yes	After S. aureus eradication, P. aeruginosa (not sensible to the bacteriophages) emerged in the wound bed	SOC MP
73	SSTI		Chronic	Infection of sacral pressure sores	S. aureus*	UDR		ISP	Flaminal® Hydro	10^7			Topical	100 g q24h (covered with Jelonet bandage)	1 week					No	Hospital		No							Yes	No	Less wound fluid, more red granulation tissue, but no microbial eradication	SOC MP
74	SSTI	BSI	Acute + acute	Electrical burns (TBSA burned: 70%)	P. aeruginosa*	PDR		14-1, PNM, and PT07	NaCl 0.9%	10^7			IV	80 ml (6h infusion) q24h	5 days				Meropenem (IV) and vancomycin (IV)	No	Hospital		No							Yes	Yes		SOC MP
75	LRTI		Acute	VAP (necrotic pneumonia), polytraumatised (car accident)	P. aeruginosa*	MDR		14-1, PNM, and PT07	NaCl 0.9%	10^7 (IV), 10^8 (nebulisation)			Nebulisation	4 ml q6h	6 weeks	IV	70 ml (6h infusion) q24h	10 days	Ceftazidime/avibactam (IV), ciprofloxacine (IV), colistin (IV), and tobramycin (aerosol)	No	Hospital		No							Yes	Yes	No more P. aeruginosa isolated from samples	SOC MP
76	LRTI		Acute	COVID-19 with VAP (VV-ECMO)	P. aeruginosa*	MDR		PNM	PBS	10^8			Nebulisation	2 ml q6h (day 1) followed by 4 ml q6h (days 2-5)	5 days				Ciprofloxacin (IV), amikacin (IV), and colistin (IV)	No	Hospital		No							No	No		SOC MP
77	URTI		Chronic	Chronic rhinosinusitis	S. aureus* and A. xylosoxidans*	MDR		ISP and JWDelta	PBS	10^7			Nasal spray	15 ml q8h	3 weeks					No	Ambulatory		No							Yes	Yes	Less sputum, less fatigue, sleeps better	H
78	URTI		Chronic	Chronic rhinosinusitis	S. aureus*	UDR		ISP	PBS	10^7			Nasal spray	15 ml q8h	3 weeks					No	Ambulatory		No							Yes	Yes	Less sputum, less fatigue, sleeps better	H
79	Other		Chronic	Chronic spondylodiscitis	P. aeruginosa*	XDR		PNM and PT07	NaCl 0.9%	10^8		40 ml	IV	50 ml (2h infusion) q24h	4 days				Cefiderocol (IV)	Yes	Hospital		Postoperative ileus	NA	Severe	Unlikely	Bacteriophage therapy stopped	Died		Yes	No	Fever dropped and immunoprecipitation decreased	H
80	LRTI		Chronic	Primary ciliary dyskinesia with bronchiectasis	P. aeruginosa*	UDR		PT07	Undiluted	10^9			Nebulisation	2 ml q6h (day 1) followed by 4 ml q6h (days 2-42)	6 weeks					No	Ambulatory		No							Yes	No	Fever dropped, no more coughing, but recurrence of coughing 15 days after the end of bacteriophage treatment	H
81	SSTI		Chronic	Persistent LVAD driveline infection	P. aeruginosa*	MDR		PNM and PT07	NaCl 0.9%	10^7			IV	80 ml (6h infusion) q24h	8 days	IL	50 ml q24h**	3 days	Amikacin (IV) and ceftazidime/avibactam (IV)	No	Hospital		No							Yes	Yes	No more inflammation as observed on PET CT scan	H
82	LRTI		Chronic	CF lung infection	P. aeruginosa*	MDR		4P and DP1	NaCl 0.9%	10^8			Nebulisation	2 ml q6h (day 1) followed by 4 ml q6h (days 2-42)	6 weeks				Aztreonam (aerosol), tobramicine (aerosol) and, levofloxacin (oral)	No	Hospital		No							Yes	Yes		H
83	SSTI		Chronic	Diabetic foot infection (high risk of amputation)	S. aureus*	UDR		ISP	NaCl 0.9%	10^9			Topical	In excess, up to 4 ml, q24h	1 week				Vancomycin (IV)	No	Hospital		No							Yes	Unknown	Excellent clinical response, considered amputation prevented	SOC UM
84	SSTI		Chronic	Diabetic foot infection (high risk of amputation)	S. aureus*	UDR		ISP	NaCl 0.9%	10^9			Topical	In excess, up to 4 ml, q24h	15 days				Vancomycin (IV)	No	Hospital		No							Yes	Unknown	Excellent clinical response, considered amputation prevented	SOC UM
85	SSTI		Chronic	Diabetic foot infection (high risk of amputation)	S. aureus* and E. faecalis	UDR		ISP	NaCl 0.9%	10^9			Topical	In excess, up to 4 ml, q24h	8 days				Flucloxacillin (IV)	No	Hospital		No							Yes	Yes	The targeted S aureus strain was eradicated, but an E. faecalis strain turned out to be the primary pathogen	SOC UM
86	SSTI		Chronic	Diabetic foot infection (high risk of amputation)	S. aureus*	MDR		ISP	NaCl 0.9%	10^9			Topical	In excess, up to 4 ml, q24h	23 days				Vancomycin (IV), clindamycin (IV), and piperacillin/tazobactam (IV)	No	Hospital		No							Yes	Yes	Excellent clinical improvement and resolution of infection achieved	SOC UM
87	Other	BSI	Acute + acute	Leriche's syndrome with infected bi-femoral axillo femoral bypass leading to bacteremia	P. aeruginosa*	MDR		14-1, PNM, and PT07	NaCl 0.9%	10^7			IV	70 ml (6h infusion) q24h	1 week				Ceftazidime/avibactam (IV) and amikacin (IV)	No	Hospital		No							No	No	Modified antibiotic resistance profile	H
88	BoneI		Chronic	Chronic prosthetic joint infection of the left knee	E. coli* and E. faecalis*	MDR		E4 and Efs7	NaCl 0.9%	10^8 (IV), 10^9 (intra-articular)		30 ml	IV	50 ml (1 h infusion) q24h	15 days	Intra-artricular	3 x 10 ml injections	3 days	Amoxicillin (IV), meropenem (IV), and ertapenem (IV)	No	Hospital		Slight increase in temperature	Transient	Mild	Possible	None	Recovered		Yes	Yes (E faecalis) and No (E coli)	Initially, both E. coli and E. faecalis could no longer be cultured from wound samples. Reinfection of the new prosthesis with E. coli (same strain)	H
89	BoneI		Chronic	Chronic osteomyelitis of the foot	S. aureus*	UDR		ISP	PBS	10^7		20 ml	IL (VAC UltaTM irrigation and negative pressure system)	10 ml q8h	10 days				Flucloxacillin (IV)	No	Hospital		No							No	No	Amputation	H
90	URTI		Chronic	Chronical sinusitis	S. aureus*	UDR		ISP	NaCl 0.9%	10^7			Nasal spray	15 ml q8h	3 weeks					No	Ambulatory		No							Yes	No	Less mucus, less rhinorrhea, no success mcrobial eradication	H
91	LRTI		Acute	ARDS due to COVID-19, followed by sepsis	P. aeruginosa*	MDR		14-1, PNM and PT07	NaCl 0.9%	10^8 (10^7 for IV)			IV	70 ml q24h (6h infusion)	8 days	Nebulisation	4 ml q6h	10 days	Meropenem (IV), colimycin (IV and aerosol), and vancomycin (IV)	No	Hospital		No							Yes	No (few P aeruginosa still present in ETA)	Resolution of VAP and no more ventilation needed	SOC MP
92	SSTI	LRTI	Acute	Generalised necrotisong fasciitis, empyema, bacterial tracheitis, bacteremia, mitral valve abscess, septic necrosis of left foot	S. aureus*, P. aeruginosa*, S. maltophilia*	MDR		ISP, 14-1, PNM, PT07 and BUCT700	NaCl 0.9%	10^7, 10^8 (nebulisation)		200 ml and soaked dressings, intra-operative on the leg stump before surgical closure (14-1, PNM, PT07, BUCT700)	IV (ISP)	50 ml q24h (6h infusion)	22 days	Generalised bacteriophage therapy: intrapleural (ISP), intraperitoneal (ISP), nebulisation (ISP), topical (ISP)	Intrapleural and intraperitoneal: 20-40 ml q24h**, nebulisation: 2 ml q6h (day 1) followed by 4 ml q6h (days 2-7), topical: in excess	1 week	Vancomycin (IV), clindamycin (IV), and ceftaroline (IV)	No	Hospital		No							Yes	Yes	Favorable clinical progression along durable eradication of all S. aureus, P. aeruginosa, and S. maltophilia and from the bloodstream and all wounds. Full recovery of all wounds and of respiratory function.	SOC MP
93	LRTI		Acute	Empyema and spinocellular carcinoma	P. aeruginosa*, K. pneumoniae, and Actinomyces spp.	MDR		14-1	NaCl 0.9%	10^7 (thorax drain) 10^8 (nebulization)			IL (thorax drain)	50 ml q8h (30 min infusion)	7 days	Nebulization	2 ml q4h (day 1) followed by 4 ml q4h (days 2-7) followed by 4 ml q6h (days 8-14)	14 days	Colistin (IV), ceftolozane/tazobactam (IV) and levofloxacine (oral)	Yes	Hospital		Tumor progression	NA	Severe	Unlikely	Bacteriophage therapy stopped	Died		No	Yes	Patient died due to tumor progression (comfort treatment)	SOC MP
94	AbdI	BSI	Acute	Enteric polyp resection, necrotizing hemorrhagic acute pancreatitis, laprotomy and septic shock	E. faecium*, K. pnuemoniae, and C. perfringens	MDR		KN	NaCl 0.9%	10^7			IV	60 ml q24h (days 1-2) followed by 120 ml q24h (6 h infusion).	12 days	IL (Intra-abdominal instillations trhough drainage catheter)	60 ml q24h	12 days	Vancomycin (IV) and Linezolid (IV)	No	Hospital		No							Yes	Yes		SOC MP
95	SSTI		Acute	Echtyma gangrenosum in a liver transplant patient	P. aeruginosa*	UDR		4P and Phage C	NaCl 0.9%	10^7		100 ml	Topical	Dressings soaked in phagees applied on the wound site for 20 min q48h	7 days				Piperacillin/tazobactam(IV) and ciprofloxacin (IV)	No	Hospital		No							Yes	Yes		SOC MP
96	SSTI	BSI	Acute	Burn wounds and septic shock	P. aeruginosa* and E. cloacae	MDR		14-1, PNM and PT07	NaCl 0.9%	10^7			Topical	In excess	1 day	IV (only 14-1)	90 ml q6h (6 h infusion)	5 days	Ceftazidime (IV) and meropenem (IV)	Yes	Hospital		Septic shock	NA	Severe	Unlikely	Bacteriophage therapy stopped	Died		No	No	Patient died during hage therapy, due to septic shock	SOC MP
97	BoneI		Chronic	Osteomyelitis of trochanter with fistula	S. aureus* and M. catharalis	UDR		ISP	NaCl 0.9%	10^7		40 ml	Topical	40 ml**	14 days				Flucloxacillin (IV), piperacillin/tazobactam (IV), and meropenem (IV)	No	Hospital		No							Yes	Yes		SOC MP
98	Other	BSI	Acute	Septic polyarthritis and bacteremia	S. aureus*	UDR		ISP	NaCl 0.9%	10^7			IV	132 ml q24h (6 h infusion)	7 days				Flucloxacillin (IV)	No	Hospital		No							Yes	Yes		SOC MP
99	URTI		Chronic	Chronical sinusitis	S. aureus*	UDR		ISP	NaCl 0.9%	10^7			Nasal spray	15 ml q8h	3 weeks				Doxycycline (oral) and amoxicillin/clavulanic acid (oral)	No	Ambulatory		Diarrhea and abdominal pain	25 days	Moderate	Possible	Medication (amoxiccilin/clavulanic acid)	Recovered		Yes	Unknown		H
100	SSTI		Chronic	subcutaneous surgical wound infection (superficial collection and fistula)	S. aureus*	UDR		ISP	NaCl 0.9%	10^7		200 ml	IL (draining system)	10 ml q8h**	7 days				Clindamycin (IV and oral) and cefazolin (IV)	No	Hospital		Nausea	1 day	Mild	Unlikely (had surgery)	Medication (ondansetron)	Recovered		Yes	Yes	S. aureus no longer isolated	SOC MP
*Targeted by bacteriophage therapy
**Rinsed with 1-3% bicarbonate prior to bacteriophage application
AbdI, abdominal infection; ARDS, acute respiratory distress syndrome; ATU, autorisation temporaire d'utilisation; BoneI, bone infection; BSI, bloodstream infection; CF, cystic fibrosis; COPD, chronic obstructive pulmonary disease; COVID, coronavirus disease; CRP, C-reactive protein; CT, computerised tomography; DIC, disseminated intravascular coagulation; ECMO, extracorporeal membrane oxygenation…

### Sheet: Supplementary Table 2
Supplementary Table 2 | Overview of the first 100 consecutive bacteriophage therapy cases facilitated by a Belgian consortium, encoded, and with eradication predictions added
CASENUM	INDICATI	TARGET	OTHERSP	ABRPROF	APPROUTE	ABCONCOM	CLINSETT	ADVREACT	PTABORT	CI	ERADIC	PREDICTED ERADIC		Variable	Description
1	BoneI	SA	Yes	MDR	IL	Yes	H	No	No	Yes	Yes	yes		CASENUM	Patient case number
2	BoneI	SA	No	UDR	IL	Yes	H	No	No	No	No	yes		INDICATI	Infection type
3	LRTI	PA	Yes	MDR	Nebul	Yes	H	No	Yes	No	No	yes		TARGET	Bacterial species targeted by bacteriophage therapy
4	BoneI	PA	No	MDR	Topical	Yes	H	No	No	Yes	Yes	yes		OTHERSP	Other species present (not targeted)
5	Other	EC	No	MDR	Rectal	Yes	A	No	No	Yes	Yes	yes		ABRPROF	Antibiotics resistance profile
6	LRTI	EC+PM	No	MDR	Nebul	No	H	No	No	Yes	Yes	No		APPROUTE	Application route
7	URTI	PA	No	UDR	Nasal	No	A	No	No	Yes	Yes	No		ABCONCOM	Concomittant standard of care antibiotics treatment
8	LRTI+UTI	PA	No	MDR	Nebul	Yes	H	No	No	Yes	Yes	yes		CLINSETT	Ambulatory or hospitalized
9	BoneI	KP	No	MDR	IL	Yes	H	No	No	Yes	Yes	yes		ADVREACT	Reported adverse reaction
10	URTI	SA	No	UDR	Nasal	No	A	No	No	Yes	Yes	No		PTABORT	Bacteriophage therapy aborted
11	LRTI	PA	No	MDR	Nebul+Oral	No	H	Yes	No	Yes	No	No		CI	Clinical improvement
12	LRTI	PA	No	UDR	Nebul	No	H	No	No	Yes	Yes	No		ERADIC	Eradication of the targeted bacteria
13	SSTI+BSI	PA	No	MDR	IV	No	H	No	No	Yes	Yes	No		PREDICTED ERADIC	Predicted eradication (green fill color for correct prediction)
14	SSTI	PA+SA	No	MDR	Topical	No	H	No	No	No	No	No
15	OPI	PA	No	UDR	IL	Yes	H	No	No	Yes	Yes	yes
16	LRTI	AX	No	MDR	Nebul+IL	No	H	No	No	Yes	Yes	No
17	LRTI	PA	No	MDR	Nebul+Oral	Yes	H	No	No	Yes	Yes	yes
18	SSTI	PA	No	MDR	Topical	No	H	No	No	Yes	Yes	No
19	SSTI	AB	Yes	MDR	Topical	Yes	H	No	No	Yes	Yes	yes
20	AbdI+BSI	PA	No	MDR	IL+IV	Yes	H	Yes	No	Yes	Yes	yes
21	OPI	SA	Yes	UDR	IL	Yes	H	No	No	Yes	Yes	yes
22	BoneI	PA+SE	Yes	MDR	IL	Yes	H	No	No	Yes	Yes	yes
23	BoneI	SA	Yes	UDR	IL	Yes	H	No	No	Yes	Yes	yes
24	BoneI	PA+SE	No	MDR	IL	Yes	H	No	No	Yes	Yes	yes
25	URTI	SA	Yes	UDR	Nasal	No	A	No	No	Yes	No	No
26	OPI+BSI	PA	No	MDR	IL+IV	Yes	H	No	No	Yes	Yes	yes
27	OPI	PA	No	MDR	IL	Yes	H	No	No	Yes	Yes	yes
28	LRTI	AX	No	MDR	Nebul	Yes	H	No	No	No	No	yes
29	LRTI	AX	No	MDR	Nebul	Yes	H	No	No	Yes	No	yes
30	URTI	PA+SA	No	UDR	Nasal	No	A	No	No	No	No	No
31	URTI	SA	No	UDR	Nasal	No	A	Yes	Yes	Yes	No	No
32	URTI	SA	No	UDR	Nasal	No	A	No	No	No	No	No
33	LRTI	PA+MA	No	UDR	Nebul	No	A	No	No	No	No	No
34	SSTI+BSI	PA	No	MDR	IV	Yes	H	No	No	Yes	Yes	yes
35	SSTI	PA+SA	No	UDR	Topical	No	H	No	No	Yes	No	No
36	SSTI	PA+SA	No	MDR	Topical	Yes	H	No	No	No	No	yes
37	OPI	SE	No	MDR	IL+Topical	No	H	No	No	Yes	Yes	No
38	URTI	PA	Yes	MDR	Nasal	No	A	No	No	No	No	No
39	BoneI	SE	Yes	UDR	IL	Yes	H	Yes	No	Yes	Yes	yes
40	BoneI	PA+SA+BF	No	UDR	IL	No	H	No	No	No	No	No
41	BoneI	PA+SA+EF	Yes	UDR	IL	Yes	H	No	No	Yes	No	yes
42	BoneI	EF	No	UDR	IL	Yes	H	Yes	No	Yes	Yes	yes
43	AbdI	EFUM	Yes	UDR	IV	Yes	H	No	No	Yes	No	yes
44	LRTI+UTI	KP	No	MDR	Nebul+Bl	Yes	H	No	Yes	No	Yes	yes
45	URTI	AX	No	UDR	Nasal	No	A	No	No	No	No	No
46	LRTI	SA+SM	Yes	MDR	Nebul	No	H	No	No	Yes	No	No
47	LRTI	MA	Yes	UDR	Nebul	No	H+A	No	No	Yes	No	No
48	Other+BSI	PA	No	UDR	IV	Yes	H	No	No	Yes	Yes	yes
49	LRTI	PA	No	UDR	Nebul	Yes	H	No	No	Yes	Yes	yes
50	SSTI	PA	No	UDR	Topical	No	H	No	No	Yes	No	No
51	LRTI	PA	No	UDR	Nebul	No	A	No	No	No	No	No
52	BoneI	PA+SA+EF	No	UDR	IL	Yes	H	No	No	Yes	Yes	yes
53	LRTI	PA	No	UDR	Nebul	No	A	No	No	Yes	Yes	No
54	LRTI	PA	No	MDR	Nebul	Yes	H	No	No	Yes	No	yes
55	OPI	SE	No	UDR	IL+IV	No	H	No	No	No	No	No
56	Other	PA	No	MDR	Topical	Yes	H	No	No	Yes	Yes	yes
57	LRTI	PA	No	MDR	Nebul	Yes	A	No	No	No	No	yes
58	SSTI	SA	No	UDR	Topical	Yes	H	No	Yes	Yes		yes
59	SSTI	SA	No	UDR	Topical	Yes	H	No	No	Yes		yes
60	SSTI	SA	No	UDR	Topical	Yes	H	No	No	Yes		yes
61	SSTI	SA	No	UDR	Topical	Yes	H	No	No	Yes		yes
62	SSTI	SA+SHOM	No	UDR	Topical	Yes	H	No	No	Yes		yes
63	SSTI	SA	No	UDR	Topical	Yes	H	No	No	No	No	yes
64	AbdI	PA	No	MDR	IL	No	A	No	No	Yes	Yes	No
65	BoneI	SA	No	MDR	IL	Yes	H	No	No	Yes	Yes	yes
66	LRTI	MA	No	UDR	Nebul+IV	Yes	H+A	No	No	No	No	yes
67	LRTI	PA	No	MDR	Nebul	Yes	H	No	No	Yes	Yes	yes
68	AbdI	KP	No	MDR	IL	Yes	H	No	No	Yes	Yes	yes
69	AbdI	KP	No	MDR	IL	Yes	H	No	Yes	No	No	yes
70	LRTI+URTI	SA	No	UDR	Nasal	No	A	No	No	Yes	No	No
71	LRTI	PA	No	UDR	Nebul	No	A	No	No	Yes	Yes	No
72	SSTI	SA	No	MDR	Topical	Yes	H	No	No	Yes	Yes	yes
73	SSTI	SA	No	UDR	Topical	No	H	No	No	Yes	No	No
74	SSTI+BSI	PA	No	MDR	IV	Yes	H	No	No	Yes	Yes	yes
75	LRTI	PA	No	MDR	Nebul+IV	Yes	H	No	No	Yes	Yes	yes
76	LRTI	PA	No	MDR	Nebul	Yes	H	No	No	No	No	yes
77	URTI	SA+AX	No	MDR	Nasal	No	A	No	No	Yes	Yes	No
78	URTI	SA	No	UDR	Nasal	No	A	No	No	Yes	Yes	No
79	Other	PA	No	MDR	IV	Yes	H	No	Yes	Yes	No	yes
80	LRTI	PA	No	UDR	Nebul	No	A	No	No	Yes	No	No
81	SSTI	PA	No	MDR	IV	Yes	H	No	No	Yes	Yes	yes
82	LRTI	PA	No	MDR	Nebul	Yes	H	No	No	Yes	Yes	yes
83	SSTI	SA	No	UDR	Topical	Yes	H	No	No	Yes		yes
84	SSTI	SA	No	UDR	Topical	Yes	H	No	No	Yes		yes
85	SSTI	SA	Yes	UDR	Topical	Yes	H	No	No	Yes	Yes	yes
86	SSTI	SA	No	MDR	Topical	Yes	H	No	No	Yes	Yes	yes
87	Other+BSI	PA	No	MDR	IV	Yes	H	No	No	No	No	yes
88	BoneI	EC+EF	No	MDR	IL+IV	Yes	H	Yes	No	Yes	No	yes
89	BoneI	SA	No	UDR	IL	Yes	H	No	No	No	No	yes
90	URTI	SA	No	UDR	Nasal	No	A	No	No	Yes	No	No
91	LRTI	PA	No	MDR	Nebul+IV	Yes	H	No	No	Yes	No	yes
92	SSTI+LRT	SA+PA+SM	No	MDR	IL+Topical	Yes	H	No	No	Yes	Yes	yes
93	LRTI	PA	Yes	MDR	Nebul+IL	Yes	H	No	Yes	No	Yes	yes
94	AbdI+BSI	EFUM	Yes	MDR	IL+IV	Yes	H	No	No	Yes	Yes	yes
95	SSTI	PA	No	UDR	Topical	Yes	H	No	No	Yes	Yes	yes
96	SSTI+BSI	PA	Yes	MDR	Topical	Yes	H	No	Yes	No	No	yes
97	BoneI	SA	Yes	UDR	Topical	Yes	H	No	No	Yes	Yes	yes
98	Other+BSI	SA	No	UDR	IV	Yes	H	No	No	Yes	Yes	yes
99	URTI	SA	No	UDR	Nasal	Yes	A	Yes	No	Yes		yes
100	SSTI	SA	No	UDR	IL	Yes	H	No	No	Yes	Yes	yes
A, ambulatory; AbdI, abdominal infection; AB, Acinetobacter baumannii; AX, Achromobacter xylosoxidans; BF, Bacteroides fragilis; BI, bladder injection; BoneI, bone infection; BSI, bloodstream infection; EC, Escherichia coli; EF, Enterococcus faecalis; EFUM, Enterococcus faecium; H, hospital; IL, intralesional; IV, intravenous; KP, Klebsiella pneumoniae; LRTI, lower respiratory tract infection; MA…
